# A genome-wide association study identifies genetic variants associated with hip pain in the UK Biobank cohort (N=221,127)

**DOI:** 10.1101/2023.09.20.23295811

**Authors:** Qi Pan, Tengda Cai, Abi Veluchamy, Harry L Hebert, Peixi Zhu, Mainul Haque, Tania Dottorini, Lesley A Colvin, Blair H Smith, Weihua Meng

**Affiliations:** Nottingham Ningbo China Beacons of Excellence Research and Innovation Institute, University of Nottingham Ningbo China, Ningbo, China, 315100; Division of Population Health and Genomics, Ninewells Hospital and Medical School, University of Dundee, Dundee, UK, DD2 4BF; College of Pharmaceutical Sciences, Zhejiang University of Technology, Hangzhou, Zhejiang, China, 310014; School of Mathematical Sciences, University of Nottingham Ningbo China, Ningbo, China, 315100; School of Veterinary Medicine and Science, University of Nottingham, Nottingham, UK, LE12 5RD

**Keywords:** Hip pain, UK Biobank, genetic correlations, genome-wide association study

## Abstract

Hip pain is a common musculoskeletal complaint that leads many people to seek medical attention. Approximately 14.3% of the population aged 60 and above have reported substantial hip pain persisting for most days over a six-week period. Our research aimed to identify the genetic variants associated with hip pain by conducting a genome-wide association study (GWAS) on the hip pain phenotype, utilizing data from 221,127 participants from the UK Biobank cohort. We found 7 different loci associated with hip pain, with the most significant SNP being rs77641763, which is situated within the *EXD3* gene (*p* value = 2.20 x 10^-13^). We utilized publicly available summary statistics from a previous GWAS meta-analysis on hip osteoarthritis as a replication cohort. Two loci (rs12042579 and rs9597759) were suggestively replicated. Further analysis of tissue expression revealed significant associations between brain tissues and hip pain. Additionally, we found strong genetic correlations between hip pain and other pain phenotypes. This research has therefore identified multiple genetic loci associated with hip pain, which may potentially pave the way for medical interventions that can alleviate the burden of hip pain.
