## Supplementary Table 2 for "A genome-wide association study identifies genetic variants associated with hip pain in the UK Biobank cohort (N=221,127)"

### Sheet: genes
Gene	Symbol	Chr	Start	End	Strand	Type	entrezID	HUGO	pLI	ncRVIS	posMapSNPs	posMapMaxCADD	minGwasP	IndSigSNPs	GenomicLocus
ENSG00000159208	C1orf51	1	150254953	150259505	1	protein_coding	148523	C1orf51	0.804528	0.11871	4	8.89	2.46681e-09	rs782595679;1:150454965_CTTTTTTTT_C	1
ENSG00000187145	MRPS21	1	150266289	150281414	1	protein_coding	54460	MRPS21	0.35345	0.646625	27	16.5	2.46681e-09	rs782595679;1:150454965_CTTTTTTTT_C	1
ENSG00000117360	PRPF3	1	150293925	150325671	1	protein_coding	9129	PRPF3	0.999999	-0.213771	34	10.15	6.52188e-10	rs782595679;1:150454965_CTTTTTTTT_C	1
ENSG00000163125	RPRD2	1	150335567	150449042	1	protein_coding	23248	RPRD2	0.999977	-0.208277	105	14.28	9.86599e-11	rs782595679;1:150454965_CTTTTTTTT_C	1
ENSG00000143374	TARS2	1	150459887	150480078	1	protein_coding	80222	TARS2	1.87456e-08	0.846507	31	15.79	2.88558e-10	rs782595679;1:150454965_CTTTTTTTT_C	1
ENSG00000143369	ECM1	1	150480538	150486265	1	protein_coding	1893	ECM1	7.32851e-08	0.615279	18	15.79	2.88558e-10	rs782595679	1
ENSG00000145864	GABRB2	5	160715436	160976050	-1	protein_coding	2561	GABRB2	0.940299	0.141704	33	15.4	9.99359e-09	rs62381584;rs1422952;rs137863733	2
ENSG00000187609	EXD3	9	140201348	140317714	-1	protein_coding	54932	EXD3	1.18855e-08	NA	20	7.113	2.2037e-13	9:140265782_C_T;9:140247497_A_C	3
ENSG00000148541	FAM13C	10	61005890	61122939	-1	protein_coding	220965	FAM13C	0.000441696	-0.915199	16	9.423	3.53623e-08	rs761084711	4
ENSG00000166747	AP1G1	16	71762913	71843104	-1	protein_coding	164	AP1G1	0.999976	-1.06285	2	1.327	9.78756e-07	rs2018384	6
ENSG00000224470	ATXN1L	16	71879894	71919171	1	protein_coding	342371	ATXN1L	NA	-2.03957	35	17.02	1.29786e-07	rs2018384	6
ENSG00000182149	IST1	16	71879899	71962913	1	protein_coding	9798	IST1	0.0231107	0.00939117	66	17.02	4.76819e-08	rs2018384	6
ENSG00000102984	ZNF821	16	71893583	71929239	-1	protein_coding	55565	ZNF821	0.158431	NA	36	17.02	8.04831e-08	rs2018384	6
ENSG00000125319	C17orf53	17	42219274	42239844	1	protein_coding	78995	C17orf53	5.99401e-08	-0.372743	2	4.365	4.08825e-09	rs12150561	7
ENSG00000161664	ASB16	17	42247815	42256451	1	protein_coding	92591	ASB16	2.42235e-10	-0.33501	1	4.365	4.08825e-09	rs12150561	7
ENSG00000087152	ATXN7L3	17	42269173	42277481	-1	protein_coding	56970	ATXN7L3	0.955239	-0.793286	1	4.09	7.64667e-08	rs12150561	7
ENSG00000108312	UBTF	17	42282401	42298994	-1	protein_coding	7343	UBTF	0.999998	-0.502118	1	4.09	7.64667e-08	rs12150561	7
