## Supplementary Table 3 for "A genome-wide association study identifies genetic variants associated with hip pain in the UK Biobank cohort (N=221,127)"

### Sheet: Sheet1
Gene Set	N genes	Beta	Beta STD	SE	P	Pbon
Curated_gene_sets:haslinger_b_cll_with_chromosome_12_trisomy	22	0.73018	0.024701	0.1873	4.8587e-05	0.75237
GO_bp:go_cellular_response_to_histamine	8	1.3597	0.027748	0.35692	6.9827e-05	1
GO_bp:go_neurogenesis	1523	0.086599	0.023402	0.023924	0.00014786	1
Curated_gene_sets:reactome_chromatin_organization	234	0.20418	0.022401	0.056519	0.00015203	1
GO_mf:go_hsp70_protein_binding	41	0.40001	0.018464	0.11373	0.00021853	1
Curated_gene_sets:koinuma_targets_of_smad2_or_smad3	817	0.11181	0.022568	0.03213	0.00025128	1
GO_bp:go_neuron_differentiation	1283	0.088385	0.02207	0.026006	0.0003393	1
GO_bp:go_response_to_ammonium_ion	127	0.28246	0.022896	0.083542	0.00036172	1
GO_bp:go_regulation_of_artery_morphogenesis	3	2.0389	0.025483	0.60553	0.00038051	1
GO_cc:go_extrinsic_component_of_membrane	279	0.18246	0.021834	0.054969	0.000452	1
